# Predicting Early MASLD-HCC from Serum N-Glycomics: A SHAP-Interpreted Gaussian Naive Bayes Model Built on nLC-HCD-PRM-MS/MS Profiling

**DOI:** 10.64898/2026.08.04.26359485

**Authors:** Yu Lin, Chithravel Vadivalagan, Jianliang Dai, Suyu Liu, Natan Y. Lubman, David M. Lubman

## Abstract

Hepatocellular Carcinoma (HCC) arising from Metabolic Dysfunction-Associated Steatotic Liver Disease (MASLD) is an increasing public health burden with high mortality, highlighting the need for improved early detection strategies. Current surveillance tools, including Alpha-fetoprotein (AFP) and ultrasound, lack sufficient sensitivity for early-stage HCC detection. We analyzed serum samples from 131 patients, including 58 with cirrhosis and 73 with MASLD-related HCC (42 early-stage, 31 late-stage), using an nLC-stepped HCD-PRM-MS/MS workflow for targeted N-glycome profiling of glycopeptides derived from haptoglobin and vitronectin. Combining targeted glycopeptides with AFP significantly improved HCC detection compared with AFP alone. The optimal panel for all HCC versus cirrhosis (AFP + VTNC_169_A2G2F0S1 + VTNC_242_A3G3F2S2) achieved an AUC of 0.859 and 76.7% sensitivity at 90% specificity. For early-stage HCC, AFP + HP_184_A3G3F1S3 + VTNC_169_A2G2F0S1 yielded an AUC of 0.890 with 66.7% sensitivity at 1% specificity. A SHAP-selected Gaussian Naive Bayes model based on seven molecular/glycopeptide features, without demographic variables, further improved performance, achieving ROC-AUC values of 0.9985 in training and 1.0000 in independent testing cohorts, with accuracies of 98.1% and 100.0%, respectively.

**GRAPHICAL ABSTRACT:** 
