## Supplemental table -1 Clinical Information for "Predicting Early MASLD-HCC from Serum N-Glycomics: A SHAP-Interpreted Gaussian Naive Bayes Model Built on nLC-HCD-PRM-MS/MS Profiling"

### Sheet: 131
Sample NO.	AFP	TNM	Etiology	Sodium[135-146]	creatinine	Albumin	Total biliribun	INR	Ascites: 1-none 2-Mild 3-Severe	Encephalopathy: 1-none 2-Cont 3-Uncont	Child Pugh (CTP) Score [5-15]		MS data(right columns)	HP_184_A3G3F1S3	HP_241_A2G2F1S2	HP_241_A3G3F1S3	HP_241_A4G4F1S3	HP_241_A4G4F2S4	VTNC_169_A2G2F0S1	VTNC_242_A2G2F0S2	VTNC_242_A2G2F0S1	VTNC_242_A3G3F2S2	VTNC_242_A3G3F2S3	VTNC_N242_A3G3F1S3
100	3.2	0	NASH	139	0.96	4	1.5	1	1	1	5			4889163	79768	277250	926353	998680	31860	658128	52170	13758	9488	63849
75	2.3	0	NASH	141	0.71	4.7	0.5	0.9	1	1	6			1228671	76514	292690	895649	1595392	5659	499458	6746	43354	9972	73444
74	6.2	0	NASH	138	1.02	4.1	1.2	1.2	1	1	6			3634112	35855	277160	3681113	2278448	8265	2572619	58825	18481	8672	31951
73	2.3	0	NASH	141	0.59	3.8	0.5	1.1	1	1	5			2855685	84782	292160	1674991	3605304	8549	3267831	8296	117812	8498	59416
72	3.7	0	NASH	140	1.37	2.8	1.8	1.1	2	1	6			3984326	35567	384860	4641233	3932320	55264	3211455	16362	34632	8318	62646
71	4.3	0	NASH	141	0.61	4.5	0.4	0.9	1	1	6			2447246	92118	289960	2007487	2493992	36501	989567	54990	29392	8295	34311
70	2.6	0	NASH	142	0.79	4.3	0.6	1.1	1	1	5			2637626	97643	273910	2582682	3904388	45543	492512	4941	157331	7173	24943
69	2.2	0	NASH	140	0.69	4.2	0.5	1.2	1	1	5			4932884	25664	496798	408585	1871092	8164	989554	51591	62245	34131	39972
68	2.4	0	NASH	139	0.91	4.3	0.4	1.2	1	2	5			2786387	51366	495435	639788	1889344	31671	393371	9581	52361	15936	26288
67	9.2	0	NASH	141	0.73	4	0.8	1.3	1	1	5			3842162	41562	388270	563796	3138400	5466	264614	35785	53263	27196	58596
66	4.1	0	NASH	140	0.65	3.6	1.1	1.3	1	1	5			3183425	45772	97190	700581	3867136	23784	977637	22648	39232	13587	22166
65	4.3	0	NASH	139	0.69	3.4	1	1.2	1	1	5			2957914	55755	471930	563356	3085144	33359	244711	5684	68246	35963	26975
64	2.1	0	NASH	142	1.55	3.6	0.3	1	1	1	6			2953534	97878	395840	2278750	3807276	5571	249569	52431	16774	6666	28286
63	4.2	0	NASH	146	0.54	4.2	0.7	0.9	1	1	5			3615153	24367	295742	3464136	2101996	33262	1151149	29976	234737	6378	33186
62	2.8	0	NASH	141	0.59	4.2	2	1.1	1	1	5			1555176	52278	589270	788377	2735096	8621	416956	12416	186995	15935	86947
61	3.1	0	NASH	134	1.02	3.4	0.4	1.3	1	1	5			2961287	82591	271150	2859509	2676580	9199	674217	23786	67872	27142	64114
60	3.9	0	NASH	137	1.29	3	1.1	1.1	1	1	6			1984376	97899	492340	3220414	3269544	3795	995496	33479	39155	14131	23798
59	5.3	0	NASH	141	0.63	3.1	2.5	1.6	1	1	6			4944632	34946	377460	989259	2204020	4798	1456562	15528	38958	8814	19527
58	5.8	0	NASH	141	1.29	4	0.7	1.1	1	1	5			3949317	83797	78006	1417766	2074624	7747	2188928	15691	62159	12879	88449
57	7.5	0	NASH	146	1.51	3.2	0.6	1.3	2	1	7			3224623	88427	599844	2809495	405100	3858	1843931	13167	68827	13943	96900
56	5.3	0	NASH	131	0.89	4	1.4	1.3	1	1	5			2766868	77642	488497	2396685	822144	8469	1924568	26156	238589	8298	99888
55	5.1	0	NASH	140	0.69	3.2	0.9	1.3	2	1	7			2639265	46639	579383	609388	2454040	34945	292572	24934	233265	28894	16975
54	3.9	0	NASH	135	0.71	3.4	1.8	1.1	2	1	7			2828671	51511	121264	581476	3591268	34669	229374	18144	69625	34332	24143
53	6.5	0	NASH	139	0.69	3.9	0.5	1.2	1	1	5			5524623	47446	139222	920782	1722188	23645	1265185	32797	171614	33296	224664
52	1.9	0	NASH	135	0.81	4.2	0.5	1.2	1	1	6			5176868	42175	129548	1434907	2617244	44789	1787884	86594	181119	5164	214977
51	7.3	0	NASH	133	0.77	4.1	0.5	1.1	1	1	5			4539265	48486	157298	478629	3792052	21152	939469	47451	116726	6741	183657
50	3.3	0	NASH	141	0.79	4	0.7	1.8	1	2	6			2889163	74889	176461	3017775	3336112	12293	163846	73888	124171	21127	195324
49	3.1	0	NASH	141	0.59	3.5	2.3	1.3	2	1	8			3634112	73686	185739	3806795	3110440	14331	955778	69277	92746	17927	143796
48	2.7	0	NASH	139	0.63	3.7	0.7	1.2	1	1	5			3855685	71262	171977	1738353	1766008	15857	3363763	86344	215372	18511	147129
20	1.9	0	NASH	140	0.81	2.7	0.8	1.3	2	1	7			4984326	43218	278958	3659448	2751844	12621	2215471	32624	127164	27435	198381
19	2.7	0	NASH	141	0.79	3.8	0.8	1.1	2	2	7			3447246	81251	329884	5794745	610016	23198	2931944	41837	99731	11373	336935
18	3.1	0	NASH	139	0.69	4.6	1.1	1.1	1	1	5			4637626	33529	252742	2984056	1945648	45534	2492137	76794	111265	11576	161772
17	3.1	0	NASH	140	0.55	2.7	4.5	1.6	2	2	9			4932884	39625	334937	4436170	3070904	45268	1359518	65314	233734	14342	143797
16	2.7	0	NASH	138	1.05	4.7	1.1	1.1	1	1	6			1786387	95568	447892	1014900	3976540	15821	2282755	73785	151426	13373	272615
15	5.1	0	NASH	141	0.94	3.6	0.8	1.3	1	1	5			1842162	26456	133157	4130390	475268	59247	3182468	65159	329661	13945	111136
14	3.5	0	NASH	141	0.78	2.8	1.5	1.3	1	2	8			3398425	89655	159211	3945870	2008244	39372	2156938	59842	239629	17841	126658
13	2.4	0	NASH	142	0.92	4.4	0.4	1.1	1	1	5			5957914	82347	316984	2885050	3290776	15984	2888624	98147	121725	17753	141576
12	4.5	0	NASH	136	0.61	3.7	3.2	1.4	2	2	8			5535345	66422	321938	3391820	2358184	36712	2534578	95698	271273	19172	156867
11	3	0	NASH	139	1.09	3.2	1.8	1.1	2	2	7			5615153	53577	84888	3217560	3734660	24631	343432	97132	196251	19759	252345
10	3.3	0	NASH	138	0.55	3.2	1.9	1.5	1	1	6			4555176	61162	324791	1452920	1480284	18714	2853754	78256	176414	13446	172391
9	2.1	0	NASH	140	0.69	2.4	4.5	1.5	1	1	8			961287	42733	369577	3032610	2979408	35571	1698471	48223	134417	21816	291943
8	3.1	0	NASH	141	1.37	2.9	1.8	1.4	2	2	8			984376	82275	169310	2040460	2572768	51884	1394477	48585	266395	15621	325736
107	5.9	0	NASH	142	0.75	3.8	1.3	1.1	1	1	6			944632	82418	225476	3492610	1995908	57731	676168	27772	245176	21127	296149
106	7	0	NASH	143	0.67	2.9	0.5	1.1	1	1	6			949317	77536	255913	2386330	2722164	48155	957845	74452	216458	23115	295294
105	3.1	0	NASH	142	1.06	4.2	1.5	1.2	2	1	8			1496428	49144	229425	2840020	580892	39794	125328	61621	125329	29283	269744
104	8.9	0	NASH	139	0.89	4.1	0.8	1	1	1	5			2162530	77927	181872	2236500	3156972	19798	1772759	72792	67782	12294	152236
103	2.3	0	NASH	140	0.85	3.8	0.6	1.1	1	2	6			1284452	63252	331463	3306320	4877776	16984	549239	52293	216742	17138	169291
102	3.1	0	NASH	139	0.79	2.8	3.2	1.7	2	2	10			1785846	89459	465897	1666910	860524	24228	2523668	38585	115837	11338	211414
101	12.7	0	NASH	137	0.69	4	3.9	1.5	2	1	7			1644426	58668	153296	3316560	691604	59934	1357476	54577	184643	19751	112155
601	9.8	0	NASH	138	0.89	4.5	1.6	1.5	2	2	5			3317872	89878	313298	4598094	4198394	47683	2989938	73984	198388	19768	150934
602	3.6	0	NASH	136	1.02	3.3	0.9	1.1	2	2	7			1022893	33495	108987	1576745	1434878	12837	148983	7498	15167	7849	17653
603	2.1	0	NASH	141	0.61	2.7	0.8	1.2	1	1	9			4834283	92342	418748	3787604	3248767	28398	2981938	63378	124398	39094	250434
604	5.2	0	NASH	142	0.75	4.1	2.1	1.3	1	1	9			4538749	89329	328981	3556749	3276739	27563	2898378	76876	138783	35904	269843
605	3.3	0	NASH	143	0.85	4.3	1.9	1.1	1	1	9			3984939	83439	298398	3173795	2987387	25983	2439893	69878	145992	15904	112495
606	4.1	0	NASH	140	0.79	4	2.2	1.1	2	1	9			4239458	77685	279898	2023987	2338748	24587	2124338	76898	167384	15989	135908
607	3.9	0	NASH	135	0.95	3.9	0.8	1.3	1	1	9			3338984	30498	159804	1478769	1287634	15987	1378374	35983	76682	12398	128934
608	3.5	0	NASH	138	0.85	3.1	1.1	1.2	1	1	9			1982738	29837	178798	1678767	1328376	18783	126432	7998	150873	6584	17985
609	2.3	0	NASH	142	0.87	3.1	0.9	1.2	1	1	9			2569880	32898	187987	1870827	1567265	17874	198383	8386	168832	7879	19843
98	7.7	1	NASH	138	0.59	3.3	1.2	1	1	1	7			1711712	116638	45519	8760700	5042610	34413	835349	32256	237762	14867	173129
96	3.1	1	NASH	139	0.71	4.6	0.5	1.1	1	1	5			1533382	132499	123674	3393050	5799370	26344	2793769	61751	138266	17745	151968
95	12.5	1	NASH	136	2.21	2.7	2.4	1.2	2	2	10			2.32614e+06	48565	421353	5941820	6712830	16748	924389	87664	182993	19427	367688
94	4.7	1	NASH	141	0.68	3.8	0.9	1.2	2	1	7			1187529	187797	172992	5530770	5134400	53327	696877	53446	278846	17295	329361
93	82	1	NASH	140	0.73	3.6	0.4	1.2	1	1	6			2843356	69167	211177	8309110	5790030	41542	3186484	61144	316559	13835	172234
90	23.5	1	NASH	141	1.21	2.8	1.2	1.3	2	2	8			1168418	128723	117813	5657550	7775970	56724.4	1666575	84952	169272	14536	331442
89	306	1	NASH	142	0.49	3.4	0.5	1.4	1	1	7			3536911	48723	374736	6106410	3558460	45379	3659528	57166	293533	19751	113852
88	7.6	1	NASH	143	1.33	3.5	0.4	2.4	1	1	8			6874584	97376	488554	3738900	3413040	11825	1148522	74253	279647	27377	287379
87	3.2	1	NASH	140	1.09	3.6	2	1.2	1	2	7			3139958	137797	177922	6037700	1871800	29845	3096874	85824	233582	11911	234856
80	2.5	1	NASH	141	0.98	2.9	2.3	1.3	2	1	8			2941723	79167	692575	3904550	3702080	12621	1421224	94664	443298	28723	286769
76	115	1	NASH	139	0.76	3.1	1.3	1.3	2	2	9			6875727	45775	521955	2045600	6125260	23198	3489621	69732	249238	28354	322157
46	6.2	1	NASH	142	0.79	3.2	1.3	1.5	2	1	8			2981272	97577	198172	2786850	2784920	45534	3311996	62467	294563	12192	359696
45	7.2	1	NASH	139	0.77	3.5	2.6	1.3	2	1	7			7669716	76834	254543	6107640	1659690	35268	2944336	85165	267378	22835	237362
44	5.2	1	NASH	134	0.79	4.1	0.4	1.1	1	1	6			2742118	68232	575213	1804440	7256860	15821	1445454	84171	266987	29871	125423
43	2.8	1	NASH	137	0.52	4.4	0.6	1.1	1	1	5			5133226	75315	566877	6749130	4657910	59247	876161	89988	235272	19624	138654
42	4.5	1	NASH	134	1.29	3.1	2.4	0.9	2	2	8			2646514	69339	668476	2832990	5839040	39372	1912776	88582	262492	35335	245829
41	3.9	1	NASH	142	0.96	3.6	0.3	1	1	1	6			1414453	63991	461725	8069180	5206930	15984	2928959	65561	247841	13143	199916
36	2.3	1	NASH	137	0.91	3.8	0.4	1	1	1	5			2243568	71533	228553	4167730	5674410	36712	1664492	36353	135111	17842	133412
31	8.1	1	NASH	138	0.72	4	0.6	1.1	1	1	6			8367363	78341	238769	5863400	4367590	12621	2196269	63351	176968	23523	175671
30	12.2	1	NASH	138	0.69	4.1	0.9	1.1	2	1	6			3732222	159488	431863	7302680	5219460	23198	1931866	53747	194856	35437	434541
29	2.4	1	NASH	147	0.89	4.1	0.8	1.1	1	1	6			4627791	156535	256444	6700640	4544290	45534	2816893	97447	278859	24219	183974
27	3.9	1	NASH	138	0.59	2.4	1.4	1.5	2	1	8			2383234	125782	564422	3518780	6837640	35268	3564225	37524	196251	33328	186374
23	1.9	1	NASH	141	1.91	2.5	0.6	1.3	2	2	9			4932969	151668	262134	2700300	5349360	15821	2148716	61327	249298	34529	116358
21	285	1	NASH	139	0.89	2.6	3.1	1.2	2	1	8			2274946	144212	299387	3322910	2375830	59247	2149849	28893	315957	49567	226336
78	5.7	2	NASH	140	1.21	4.2	1.4	1.2	1	1	6			1478688	161942	222191	5067230	2762120	39372	2652577	116682	296524	37219	128218
77	6.3	2	NASH	141	0.49	4	2.2	1.3	2	2	8			3613664	112197	447352	4947880	7236200	15984	869187	135914	214836	32353	237379
38	3.2	2	NASH	139	0.89	3.9	0.7	1.1	2	1	6			1796876	189283	549733	8728210	6076670	36712	2945599	43322	125991	43794	273218
33	9	2	NASH	138	0.86	4.1	0.5	0.9	1	1	5			5763555	129511	286235	7103440	3691450	12137	1543274	109742	186444	9761	253575
28	6.1	2	NASH	141	0.97	4.5	0.5	1	1	1	5			1188696	143327	629186	5450090	5389840	16443	2485954	117949	163364	9325	158642
26	7.2	2	NASH	146	0.68	3.5	1.6	1.3	2	2	8			1881362	132281	293281	5549670	5501120	24149	1984734	105581	154645	54861	343225
25	109	2	NASH	142	1.79	3.3	3	1.2	1	2	8			9185448	156658	669495	3930300	6852890	26791	655697	133217	112862	41916	293813
24	7.3	2	NASH	139	0.95	2.7	1.7	1.3	2	2	9			9792616	193739	653723	1899930	3470900	15651	1786348	101813	127524	36851	171383
22	2.5	2	NASH	134	1.21	2.2	1.5	1.1	1	1	8			3293512	231644	568153	5984910	4500970	37597	2189946	115583	111322	33775	226826
701	16.3	1	NASH	134	0.67	2.6	1.4	1.5	1	1	9			2098309	108934	353384	5045894	4198495	15873	1678473	78738	283938	39834	296752
702	32.1	1	NASH	139	0.98	4.2	1.3	1.1	1	1	7			6338749	189823	577457	7439489	7182983	33893	2988784	107838	438775	49849	313472
703	10.9	1	NASH	141	1.39	4.3	0.9	1	1	1	7			3280374	158234	359847	6045943	3598431	16776	1358984	67658	198576	31983	311175
704	7.8	1	NASH	145	1.12	2.5	1.5	1.5	2	1	7			1189398	59838	172387	3249834	1517647	25983	2138983	89874	298383	36771	287423
705	40.6	1	NASH	143	0.99	3.5	1.8	1.6	2	2	7			6583922	169843	459833	6034854	2778734	29838	2099834	67894	193983	9691	124432
706	32.9	1	NASH	142	1.03	3.9	1.9	0.9	1	2	7			4593839	172348	572839	6980734	8774983	45784	4117634	107978	258743	35487	268821
707	50.1	1	NASH	139	1.12	4.1	1.1	0.9	2	2	7			3223943	123944	417464	6149095	7387485	17638	1578734	65674	143854	17139	142211
708	7.3	2	NASH	136	0.89	3.2	0.8	1.3	2	1	8			1739345	102834	255843	3889843	6098384	18648	1774984	57875	134382	15443	183394
709	11.4	2	NASH	136	0.63	3.1	0.7	1.2	1	1	8			2039834	89293	196485	3098984	5138759	18746	1676354	68758	156487	16872	135521
99	4298	3	NASH	136	0.52	3.6	1.8	1.2	1	1	7			3991666	253762	319234	8848160	3300880	48176	3519295	125676	411182	33558	493564
92	4.1	3	NASH	137	0.79	3.3	0.7	1.3	1	1	6			9149445	196494	252558	9992720	7062400	37184	2718253	114271	421476	53891	414332
91	5.3	3	NASH	136	0.89	3.2	1.5	1.1	2	1	8			9865372	302573	641955	7638050	7114910	69175	1844843	115447	451931	41533	321981
85	6.2	3	NASH	138	0.39	2	1.8	1.3	2	1	6			5919614	226997	376759	5364060	5471660	77256	1775946	143719	691176	72697	258871
83	4.7	3	NASH	139	0.79	3.7	0.5	1.2	1	1	5			8222786	213438	252528	5585390	6809840	54995	3466592	117549	583195	42389	322446
82	1992	3	NASH	141	7.27	2.6	2.4	1.8	3	1	9			2577528	243974	359436	6689040	7127460	44235	2239995	131694	371796	83561	396532
81	65	3	NASH	142	0.79	3.7	1.2	1.2	1	1	6			6482137	198472	225262	4831330	4677090	67274	3236545	122348	541314	96561	327668
79	3.1	3	NASH	138	0.56	3	2.8	1.5	2	1	8			11974233	119145	362252	4893230	6234330	36762	1631294	139211	623521	48691	275846
47	235	3	NASH	140	0.89	2.8	2.6	1.1	1	1	8			13572243	153919	292784	6267280	7158040	58192	3531528	136762	641777	34596	515173
39	11295	3	NASH	135	1.27	2.6	2.7	1.2	2	2	10			12335268	271454	396961	7104430	4089480	46562	1472769	111519	646487	51512	312824
37	12.8	3	NASH	134	0.97	3.3	3.1	1.1	2	2	9			11947894	284319	267143	5382170	2994390	48693	2442462	153448	668472	65357	228214
34	5.3	3	NASH	141	0.79	4.3	0.7	1.1	1	1	5			12458549	308498	862383	8564570	4433950	44845	3599117	129164	479615	83284	246231
7	6	3	NASH	139	0.89	3.7	1.8	1.2	2	2	7			12816967	193933	468353	9307830	4816970	52861	2197299	143227	471746	64267	433648
6	7.1	3	NASH	143	0.67	3.7	0.4	1.1	1	1	5			11744214	151999	196312	8031080	6198860	36988	2958338	147873	478648	84199	248756
5	3.1	3	NASH	141	0.89	3.3	1.3	1.3	1	1	6			11459819	285366	473216	7040180	2472470	25174	1563423	155358	319689	49844	458541
4	2.9	3	NASH	139	0.95	4.1	0.5	1.1	1	1	5			14287751	277586	559446	9660810	2022530	33876	3372759	156424	497288	52921	456214
3	2.3	3	NASH	135	7.39	4.4	0.5	1.2	1	1	5			16543458	244119	641371	7983070	7515530	45463	1842964	161664	483834	42123	317253
2	2.5	3	NASH	141	0.55	4.2	1.6	1.2	1	1	5			7189595	252313	881499	4282450	5961470	58623	1433986	139875	413882	29666	368798
1	3.6	3	NASH	138	1.05	4.6	0.7	1.6	2	1	6			3328777	199562	779217	3691800	8961990	61651	3693922	151925	459543	89959	357358
97	425	4	NASH	139	0.73	3.5	1.3	1.1	2	1	6			7531462	143429	645353	4037270	5455570	47967	2514775	158813	439726	67718	412197
86	59309	4	NASH	140	0.79	3.5	0.8	1.5	1	1	5			1972719	181956	696949	4677940	4689600	27674	3792778	122429	453642	71652	392212
84	52106	4	NASH	139	0.56	2.9	2	1.2	1	1	7			6535498	303836	245826	3061600	8379220	73323	3176661	173269	524199	87591	529429
40	2435	4	NASH	138	0.99	3.4	0.6	1.1	1	1	7			2644774	287157	289841	9259780	3118130	47738	1379142	174944	454164	94655	413139
35	12369	4	NASH	138	1.15	3.2	2.1	0.9	1	1	7			4722178	213568	285811	7169900	8501070	65991	1687738	174945	365937	46556	296247
32	25.5	4	NASH	141	0.77	3.5	0.4	0.9	1	1	5			4167242	204466	693571	9229740	6226610	44433	2247742	182131	323514	79176	548263
801	5.5	3	NASH	135	1.25	3.6	0.6	1.1	1	1	7			4100983	229832	213847	3628303	4059849	47463	2528339	157654	414656	41837	399872
802	28.9	3	NASH	141	0.98	3.3	1.8	1	1	1	7			4873894	257384	218793	3588932	6790895	39784	2234782	145675	357843	49837	353983
803	4613	3	NASH	139	1.13	3.6	1.9	1.3	1	1	7			6589821	192283	578374	7684016	7948732	57898	2445432	124321	527843	89485	415673
804	5786	3	NASH	143	1.22	3.5	1.7	1.3	2	2	7			9783721	208871	628743	7162384	6234129	45892	2113454	155785	607483	65848	427632
805	6895	4	NASH	137	0.98	3.1	1.2	1.4	2	2				11777321	219981	512932	7688374	3234322	52598	2554341	157674	568732	62734	478732
806	7675	4	NASH	137	1.31	3.5	1.6	1.3	2	1	7			11557633	259982	627636	8032928	5645432	54898	2762654	124543	457843	67394	452378
